# Genomic and transcriptomic data analyses highlight *KPNB1* and *MYL4* as novel risk genes for congenital heart disease

**DOI:** 10.1101/2022.01.07.22268881

**Authors:** Martin Broberg, Minna Ampuja, Samuel Jones, Tiina Ojala, Otto Rahkonen, Riikka Kivelä, James Priest, FinnGen, Hanna M. Ollila, Emmi Helle

**Affiliations:** Stem Cells and Metabolism Research Program, Faculty of Medicine, University of Helsinki, Helsinki, Finland; Institute for Molecular Medicine Finland (FIMM), HiLIFE, University of Helsinki, Helsinki, Finland; New Children’s Hospital, Pediatric Research Center, Helsinki University Hospital, Helsinki, Finland; Wihuri Research Institute, Helsinki, Finland; Faculty of Sport and Health Sciences, University of Jyväskylä, Jyväskylä, Finland; Stanford University School of Medicine, Stanford, CA, USA; Center for Genomic Medicine, Massachusetts General Hospital, Boston, MA., USA and Program in Medical and Population Genetics, Broad Institute, Cambridge, MA, USA; Department of Anesthesia, Critical Care and Pain Medicine, Massachusetts General Hospital and Harvard Medical School, Boston, Massachusetts, USA

## Abstract

Congenital heart defects (CHD) are structural defects of the heart affecting approximately 1% of newborns. CHDs exhibit a complex inheritance pattern. While genetic factors are known to play an important role in the development of CHD, relatively few variants have been discovered so far and very few genome-wide association studies (GWAS) have been conducted. We performed a GWAS of general CHD and five CHD subgroups in FinnGen followed by functional fine-mapping through eQTL analysis in the GTEx database, and target validation in human induced pluripotent stem cell - derived cardiomyocytes (hiPS-CM) from CHD patients. We discovered that the *MYL4-KPNB1* locus (rs11570508, beta = 0.24, P = 1.2×10^−11^) was associated with the general CHD group. An additional four variants were significantly associated with the different CHD subgroups. Two of these, rs1342740627 associated with left ventricular outflow tract obstruction defects and rs1293973611 associated with septal defects, were Finnish population enriched. The variant rs11570508 associated with the expression of *MYL4* (normalized expression score (NES) = 0.1, P = 0.0017, in the atrial appendage of the heart) and *KPNB1* (NES = -0.037, P = 0.039, in the left ventricle of the heart). Furthermore, lower expression levels of both genes were observed in human induced pluripotent stem cell derived cardiomyocytes (hiPSC-CM) from CHD patients compared to healthy controls. Together, the results demonstrate *KPNB1* and *MYL4* as in a potential genetic risk loci associated with the development of CHD.
