## Supplemental Table 1 for "Genomic and transcriptomic data analyses highlight *KPNB1* and *MYL4* as novel risk genes for congenital heart disease"

### Sheet: CHD
Used ICD-10 codes for each CHD group, 0=not included, 1=included
ICD10	LVOTO narrow	LVOTO broad	Septal defects	Conotruncal defects	Early aortic valve disease	ALL CHD
Q20
Q20.00 Truncus arteriosus	0	0	0	1	0	1
Q20.01 Hemitruncus arteriosus	0	0	0	1	0	1
Q20.1 Double outlet right ventricle	0	0	0	1	0	1
Q20.2 Double outlet left ventricle	0	0	0	1	0	1
Q20.3 Discordant ventriculoarterial connection	0	0	0	1	0	1
Q20.40 Double inlet left ventricle	0	0	0	0	0	1
Q20.41 Double inlet right ventricle	0	0	0	0	0	1
Q20.48 Univeentricular heart	0	0	0	0	0	1
Q20.5 Discordant atrioventricular connection	0	0	0	0	0	1
Q20.60 Left isomerism of the atrial appendages	0	0	0	0	0	1
Q20.61 Right isomerism of the atrial appendages	0	0	0	0	0	1
Q20.8 Other congenital malformations of cardiac cha...	0	0	0	0	0	1
Q20.9 Congenital malformation of cardiac chambers a...	0	0	0	0	0	1
Q21
Q21.00 Multiple VSD	0	0	1	0	0	1
Q21.08 Other VSD	0	0	1	0	0	1
Q21.09 Undefined VSD	0	0	1	0	0	1
Q21.10 Secundum type ASD	0	0	1	0	0	1
Q21.11 Patent foramen ovale	0	0	1	0	0	1
Q21.12 Sinus venosus ASD	0	0	1	0	0	1
Q21.13 Absent coronary sinus	0	0	1	0	0	1
Q21.15 Common atrium	0	0	0	0	0	1
Q21.18 Other ASD	0	0	1	0	0	1
Q21.19 Undefined ASD	0	0	1	0	0	1
Q21.20 Primum ASD	0	0	0	0	0	1
Q21.21 AVSD	0	0	0	0	0	1
Q21.28 Other defect of atria or ventricular septa	0	0	0	0	0	1
Q21.29 Undefined defect of atria or ventricular septa	0	0	0	0	0	1
Q21.30 Tetralogy of Fallot	0	0	0	1	0	1
Q21.31 Tetralogy of fallot and DORV	0	0	0	1	0	1
Q21.32 Pulmonary atresia and TOF type VSD	0	0	0	1	0	1
Q21.33 Pentalogy of fallot	0	0	0	1	0	1
Q21.4 Aortopulmonary window	0	0	0	1	0	1
Q21.80 Gerbode defect	0	0	0	0	0	1
Q21.81 Eisenmenger	0	0	0	0	0	1
Q21.88 Other defect of atrioventricular septa	0	0	1	0	0	0
Q21.9 Undefined defect of atrioventricular septa	0	0	1	0	0	1
Q22
Q22.0 Pulmonary valve atresia	0	0	0	1	0	1
Q22.1 Congenital pulmonary valve stenosis	0	0	0	1	0	1
Q22.2 Congenital pulmonary valve insufficiency	0	0	0	0	0	1
Q22.3 Other congenital malformations of pulmonary valve	0	0	0	0	0	1
Q22.40 Congenital tricuspid valve stenosis	0	0	0	0	0	1
Q22.41 Congenital tricuspid valve atresia	0	0	0	0	0	1
Q22.5 Ebstein's anomaly	0	0	0	0	0	1
Q22.6 Hypoplastic right heart syndrome	0	0	0	0	0	1
Q22.8 Other congenital malformations of tricuspid valve	0	0	0	0	0	1
Q22.9 Congenital malformation of tricuspid valve, unspecified	0	0	0	0	0	1
Q23
Q23.0 Congenital stenosis of aortic valve	1	1	0	0	0	1
Q23.10 Congenital aortic valve insufficiency	1	1	0	0	0	1
Q23.11 Bicuspid aortic valve	1	1	0	0	0	1
Q23.20 Congenital stenosis of the mitral valve	1	1	0	0	0	1
Q23.21 Congenital atresia of the mitral valve	1	1	0	0	0	1
Q23.3 Congenital mitral insufficiency	1	1	0	0	0	1
Q23.4 Hypoplastic left heart syndrome	1	1	0	0	0	1
Q23.8 Other congenital malformations of aortic and ...	1	1	0	0	0	1
Q23.9 Congenital malformation of aortic and mitral ...	1	1	0	0	0	1
Q24
Q24.0 Dextrocardia	0	0	0	0	0	0
Q24.1 Levocardia	0	0	0	0	0	0
Q24.2 Cor triatriatum	0	0	0	0	0	1
Q24.3 Pulmonary infundibular stenosis	0	0	0	0	0	1
Q24.4 Congenital subaortic stenosis	1	1	0	0	0	1
Q24.50 Congenital coronary fistula	0	0	0	0	0	1
Q24.51 Congenital coronary aneurysm	0	0	0	0	0	1
Q24.52 ALCAPA	0	0	0	0	0	1
Q24.58 Congenital malformation of coronary arteries	0	0	0	0	0	1
Q24.6 Congenital heart block	0	0	0	0	0	0
Q24.8 Other specified congenital malformations of heart	0	0	0	0	0	1
Q24.9 Congenital malformation of heart, unspecified	0	0	0	0	0	0
Q25
Q25.0 Patent ductus arteriosus	0	0	0	0	0	0
Q25.1 Coarctation of aorta	1	1	0	0	0	1
Q25.20 Aortic atresia	1	1	0	0	0	1
Q25.21 Interruption of aortic arch	0	0	0	0	0	1
Q25.3 Supravalvular aortic stenosis	1	1	0	0	0	1
Q25.40 Congenital malformation of aorta unspecified	1	1	0	0	0	1
Q25.41 Absence and aplasia of aorta	0	0	0	0	0	1
Q25.43 Congenital aneurysm of aorta	0	0	0	0	0	1
Q25.44 Congenital dilation of aorta	0	0	0	0	0	1
Q25.45 Double aortic arch	0	0	0	0	0	1
Q25.48 Anomalous origin of subclavian artery	0	0	0	0	0	1
Q25.5 Atresia of pulmonary artery	0	0	0	0	0	1
Q25.6 Stenosis of pulmonary artery	0	0	0	0	0	1
Q25.70 Congenital arteriovenous malformation	0	0	0	0	0	1
Q25.71 Coarctation of pulmonary artery	0	0	0	1	0	1
Q25.72 Congenital pulmonary arteriovenous malformation	0	0	0	0	0	1
Q25.73 Absent pulmonary artery	0	0	0	1	0	1
Q25.8 Other congenital malformations of other great arteries	0	0	0	1	0	1
Q25.9 Congenital malformation of great arteries, unspecified	0	0	0	0	0	1
Q26
Q26.1 Persistent left superior vena cava	0	0	0	0	0	1
Q26.2 Total anomalous pulmonary venous connection	0	0	0	0	0	1
Q26.3 Partial anomalous pulmonary venous connection	0	0	0	0	0	1
Q26.4 Anomalous pulmonary venous connection, unspecified	0	0	0	0	0	1
I35.0 Nonrheumatic aortic (valve) stenosis	0	1	0	0	1	0
I35.1 Nonrheumatic aortic (valve) insufficiency	0	1	0	0	1	0
I35.2 Nonrheumatic aortic (valve) stenosis with ins...	0	1	0	0	1	0
I35.8 Other nonrheumatic aortic valve disorders	0	1	0	0	1	0

### Sheet: ICD10 codes excluded
ICD10
Q79.6 Ehlers-Danlos syndrome
Q85 Phacomatoses not classified elsewhere
Q87.4 Marfan syndome
Q87.5 Other specified congenital anomaly syndrome with other skeletal defects
Q87.8 Other specified congenital malformationsyndromes not classified elsewhere
Q90 Down syndrome
Q91 Edwards syndrome and Patau syndrome
Q92 Autosomal trisomies and partial autosomal trisomies not classified elsewhere
Q93 Autosomal monosomias and deletions not classified elsewhere
Q96 Turner syndrome
