## Supplemental Table 3 for "Genomic and transcriptomic data analyses highlight *KPNB1* and *MYL4* as novel risk genes for congenital heart disease"

### Sheet: Sheet1
FinnGen SuSiE and FINEMAP results
	SNP	Beta	association P-value	Finemap probability
General CHD	rs11570508	0.19	1.1e-10	0.23
Early Aortic valve malfunction	No significant results
LVOTO Broad	rs1342740627	1.74	4.9e-08	0.3
Septal defects	rs1293973611	1.88	5.4e-09	0.32
