## Supplemental Table 4 for "Genomic and transcriptomic data analyses highlight *KPNB1* and *MYL4* as novel risk genes for congenital heart disease"

### Sheet: Sheet1
HLA Allele	Beta	SE	P (Bonferroni corrected)
DRB1*01:02	1.14	0.21	6.8706e-06
B*13:01	-0.011	0.0026	0.0024156
C*04:06	-0.011	0.0026	0.0024156
DRB1*07:03	-0.011	0.0026	0.0024156
DRB5*01:02	-0.011	0.0026	0.0024156
A*69:01	1.24	0.34	0.048906
