## Supplemental Table 2 for "Genomic and transcriptomic data analyses highlight *KPNB1* and *MYL4* as novel risk genes for congenital heart disease"

### Sheet: Sheet1
List of covariates used in the GWAS analysis
Sex
Age
PC1
PC2
PC3
PC4
PC5
PC6
PC7
PC8
PC9
PC10
BATCH_Axiom_GT1_b01_V2P2
BATCH_Axiom_GT1_b02_V2P2
BATCH_Axiom_GT1_b03_V2P2
BATCH_Axiom_GT1_b04_V2P2
BATCH_Axiom_GT1_b05_V2P2
BATCH_Axiom_GT1_b06_V2P2
BATCH_Axiom_GT1_b07_V2P2
BATCH_Axiom_GT1_b08_V2P2
BATCH_Axiom_GT1_b09_V2P2
BATCH_Axiom_GT1_b10_V2P2
BATCH_Axiom_GT1_b11_V2P2
BATCH_Axiom_GT1_b12_V2P2
BATCH_Axiom_GT1_b13_V2P2
BATCH_Axiom_GT1_b14_V2P2
BATCH_Axiom_GT1_b15_V2P2
BATCH_Axiom_GT1_b16_V2P2
BATCH_Axiom_GT1_b17_V2P2
BATCH_Axiom_GT1_b18_V2P2
BATCH_Axiom_GT1_b19_V2P2
BATCH_Axiom_GT1_b20_V2P2
BATCH_Axiom_GT1_b21_V2P2
BATCH_Axiom_GT1_b22_V2P2
BATCH_Axiom_GT1_b23_V2P2
BATCH_Axiom_GT1_b24_V2P2
BATCH_Axiom_GT1_b25_V2P2
BATCH_Axiom_GT1_b26_V2P2
BATCH_Axiom_GT1_b27_V2P2
BATCH_Axiom_GT1_b28_V2P2
BATCH_Axiom_GT1_b29_V2P2
BATCH_Axiom_GT1_b30_V2P2
BATCH_Axiom_GT1_b31_V2
BATCH_Axiom_GT1_b32_V2
BATCH_Axiom_GT1_b33_V2
BATCH_Axiom_GT1_b34_V2
BATCH_Axiom_GT1_b35_V2
BATCH_Axiom_GT1_b36_V2
BATCH_Axiom_GT1_b37_V2
BATCH_Axiom_GT1_b38_V2
BATCH_Axiom_GT1_b39_V2
BATCH_Axiom_GT1_b40_V2
BATCH_DS1_BOTNIA_Dgi_norm
BATCH_DS2_BOTNIA_T2dgo_norm
BATCH_DS3_COROGENE_Sanger_norm
BATCH_DS4_FINRISK_Corogene_norm
BATCH_DS5_FINRISK_Engage_norm
BATCH_DS6_FINRISK_FR02_Broad_norm
BATCH_DS7_FINRISK_FR12_norm
BATCH_DS8_FINRISK_Finpcga_norm
BATCH_DS9_FINRISK_Mrpred_norm
BATCH_DS10_FINRISK_palotie_norm
BATCH_DS11_FINRISK_PredictCVD_Corognene_Tarto_norm
BATCH_DS12_FINRISK_Summit_norm
BATCH_DS13_FINRISK_bf_norm
BATCH_DS14_GENERISK_norm
BATCH_DS15_H2000_Broad_norm
BATCH_DS16_H2000_Fimm_norm
BATCH_DS17_H2000_Genmets_norm
BATCH_DS18_MIGRAINE_1_norm
BATCH_DS19_MIGRAINE_2_norm
BATCH_DS20_SUPER_1_norm
BATCH_DS21_SUPER_2_norm
BATCH_DS22_TWINS_1_norm
BATCH_DS23_TWINS_2_norm
BATCH_DS24_SUPER_3_norm
